# Improved Prediction of COVID-19 Transmission and Mortality Using Google Search Trends for Symptoms in the United States

**DOI:** 10.1101/2021.03.14.21253554

**Authors:** Meshrif Alruily, Mohamed Ezz, Ayman Mohamed Mostafa, Nacim Yanes, Mostafa Abbas, Yasser EL-Manzalawy

## Abstract

Accurate forecasting of emerging infectious diseases can guide public health officials in making appropriate decisions related to the allocation of public health resources. Due to the exponential spread of the COVID-19 infection worldwide, several computational models for forecasting the transmission and mortality rates of COVID-19 have been proposed in the literature. To accelerate scientific and public health insights into the spread and impact of COVID-19, Google released the Google COVID-19 search trends symptoms open-access dataset. Our objective is to develop 7 and 14 -day-ahead forecasting models of COVID-19 transmission and mortality in the US using the Google search trends for COVID-19 related symptoms. Specifically, we propose a stacked long short-term memory (SLSTM) architecture for predicting COVID-19 confirmed and death cases using historical time series data combined with auxiliary time series data from the Google COVID-19 search trends symptoms dataset. Considering the SLSTM networks trained using historical data only as the base models, our base models for 7 and 14 -day-ahead forecasting of COVID cases had the mean absolute percentage error (MAPE) values of 6.6% and 8.8%, respectively. On the other side, our proposed models had improved MAPE values of 3.2% and 5.6%, respectively. For 7 and 14 -day-ahead forecasting of COVID-19 deaths, the MAPE values of the base models were 4.8% and 11.4%, while the improved MAPE values of our proposed models were 4.7% and 7.8%, respectively. We found that the Google search trends for “pneumonia,” “shortness of breath,” and “fever” are the most informative search trends for predicting COVID-19 transmission. We also found that the search trends for “hypoxia” and “fever” were the most informative trends for forecasting COVID-19 mortality.
