## Supplementary material for "Improved Prediction of COVID-19 Transmission and Mortality Using Google Search Trends for Symptoms in the United States": Tables S1-S4

### Sheet: Table S1
Table S1: Per-state predictions of the best performing model for the Cases-7 task.
Data set	State	MAPE
validate	AK	5.65922
validate	AL	4.35625
validate	AR	4.27221
validate	AZ	5.31336
validate	CA	2.56419
validate	CO	4.10069
validate	CT	4.77033
validate	DC	2.05737
validate	DE	1.40901
validate	FL	9.7359
validate	GA	6.53376
validate	HI	20.5997
validate	IA	1.06026
validate	ID	8.45895
validate	IL	1.77739
validate	IN	3.38649
validate	KS	1.95117
validate	KY	5.87958
validate	LA	6.44927
validate	MA	2.09878
validate	MD	1.59723
validate	ME	3.34017
validate	MI	4.65184
validate	MN	2.17884
validate	MO	5.54129
validate	MS	5.57717
validate	MT	11.2731
validate	NC	2.60601
validate	ND	3.11596
validate	NE	2.25737
validate	NH	16.0989
validate	NJ	3.76957
validate	NM	1.95375
validate	NV	7.95061
validate	NY	2.93656
validate	OH	3.10273
validate	OK	4.2073
validate	OR	6.36716
validate	PA	7.33102
validate	RI	2.50062
validate	SC	5.02176
validate	SD	3.18591
validate	TN	5.11571
validate	TX	3.80017
validate	UT	8.40655
validate	VA	3.04465
validate	VT	18.1202
validate	WA	5.38258
validate	WI	1.88187
validate	WV	7.95472
validate	WY	3.82734
test	AK	3.05173
test	AL	1.01812
test	AR	2.34568
test	AZ	2.63605
test	CA	1.86412
test	CO	1.78528
test	CT	4.044
test	DC	1.94977
test	DE	1.33061
test	FL	1.05056
test	GA	1.19828
test	HI	5.48197
test	IA	2.87904
test	ID	1.37405
test	IL	1.81583
test	IN	1.38412
test	KS	2.66435
test	KY	1.05521
test	LA	1.39671
test	MA	1.71252
test	MD	1.46169
test	ME	2.9453
test	MI	1.02585
test	MN	1.94073
test	MO	2.55713
test	MS	0.974838
test	MT	3.04074
test	NC	1.60552
test	ND	8.84102
test	NE	1.00241
test	NH	14.8922
test	NJ	2.95037
test	NM	1.83284
test	NV	1.53696
test	NY	2.44278
test	OH	1.42951
test	OK	3.28626
test	OR	0.874636
test	PA	4.57339
test	RI	1.78837
test	SC	1.40578
test	SD	7.04802
test	TN	1.138
test	TX	1.60695
test	UT	6.60928
test	VA	0.993944
test	VT	17.3261
test	WA	4.13064
test	WI	5.02405
test	WV	8.84294
test	WY	4.50733

### Sheet: Table S2
Table S2: Per-state predictions of the best performing model for the Cases-14 task.
Data set	State	MAPE
validate	AK	10.0198
validate	AL	8.93884
validate	AR	8.92322
validate	AZ	11.7418
validate	CA	5.30945
validate	CO	7.49847
validate	CT	9.82368
validate	DC	4.33254
validate	DE	1.64108
validate	FL	19.4684
validate	GA	12.0318
validate	HI	33.5584
validate	IA	1.87004
validate	ID	17.606
validate	IL	3.39061
validate	IN	6.1629
validate	KS	2.16663
validate	KY	8.02554
validate	LA	12.4844
validate	MA	5.08528
validate	MD	2.86194
validate	ME	8.2477
validate	MI	8.95905
validate	MN	3.74078
validate	MO	6.56824
validate	MS	11.4894
validate	MT	19.9181
validate	NC	4.71757
validate	ND	5.41128
validate	NE	3.98124
validate	NH	28.075
validate	NJ	7.57186
validate	NM	2.52863
validate	NV	15.0672
validate	NY	6.20714
validate	OH	4.24651
validate	OK	9.36004
validate	OR	11.6242
validate	PA	13.1356
validate	RI	5.36351
validate	SC	10.7382
validate	SD	5.87563
validate	TN	9.62095
validate	TX	8.85056
validate	UT	14.5662
validate	VA	5.69232
validate	VT	34.1095
validate	WA	7.99098
validate	WI	3.0066
validate	WV	10.7872
validate	WY	4.8975
test	AK	5.60099
test	AL	1.60005
test	AR	4.33977
test	AZ	3.8071
test	CA	3.18374
test	CO	4.02904
test	CT	7.83455
test	DC	3.89249
test	DE	1.31089
test	FL	1.27552
test	GA	2.67512
test	HI	10.5297
test	IA	5.42154
test	ID	2.84945
test	IL	2.70184
test	IN	2.00127
test	KS	4.56693
test	KY	1.70998
test	LA	2.63429
test	MA	4.10125
test	MD	2.79651
test	ME	7.66313
test	MI	2.49567
test	MN	2.43453
test	MO	4.68715
test	MS	2.41788
test	MT	3.91017
test	NC	2.13997
test	ND	14.9806
test	NE	1.66687
test	NH	25.7772
test	NJ	5.91449
test	NM	4.32178
test	NV	2.5982
test	NY	5.20406
test	OH	2.89544
test	OK	6.18529
test	OR	2.24297
test	PA	8.7368
test	RI	3.37815
test	SC	1.40498
test	SD	11.1801
test	TN	2.17835
test	TX	2.55078
test	UT	9.50793
test	VA	1.52984
test	VT	32.7777
test	WA	7.83176
test	WI	7.29175
test	WV	13.9969
test	WY	7.59013

### Sheet: Table S3
Table S3: Per-state predictions of the best performing model for the Mortality-7 task.
Data set	State	MAPE
validate	AK	6.07715
validate	AL	3.75565
validate	AR	10.1252
validate	AZ	8.33156
validate	CA	2.52465
validate	CO	9.5409
validate	CT	2.45442
validate	DC	6.06765
validate	DE	4.74623
validate	FL	7.29757
validate	GA	4.47956
validate	HI	31.214
validate	IA	4.34092
validate	ID	16.4617
validate	IL	2.47183
validate	IN	3.01669
validate	KS	3.27525
validate	KY	1.82274
validate	LA	2.08789
validate	MA	1.23538
validate	MD	2.64829
validate	ME	4.2026
validate	MI	3.21654
validate	MN	5.2307
validate	MO	4.65867
validate	MS	6.13595
validate	MT	19.9417
validate	NC	3.76618
validate	ND	9.89918
validate	NE	4.63727
validate	NH	7.20114
validate	NJ	3.78402
validate	NM	4.27562
validate	NV	5.27889
validate	NY	1.51763
validate	OH	2.80431
validate	OK	3.76997
validate	OR	13.1606
validate	PA	3.00797
validate	RI	3.77083
validate	SC	11.1094
validate	SD	5.57326
validate	TN	9.68284
validate	TX	17.7425
validate	UT	14.6244
validate	VA	2.99339
validate	VT	14.7945
validate	WA	6.0098
validate	WI	2.09668
validate	WV	8.52976
validate	WY	4.69401
test	AK	8.75644
test	AL	1.5266
test	AR	7.81893
test	AZ	2.24953
test	CA	1.7958
test	CO	7.43499
test	CT	2.5658
test	DC	6.10082
test	DE	5.74557
test	FL	2.95861
test	GA	3.53493
test	HI	19.3138
test	IA	1.95455
test	ID	5.97117
test	IL	1.96357
test	IN	2.22039
test	KS	2.77418
test	KY	2.31579
test	LA	1.38727
test	MA	0.884193
test	MD	3.00681
test	ME	1.2798
test	MI	2.55687
test	MN	3.78519
test	MO	3.06361
test	MS	3.35508
test	MT	9.11446
test	NC	1.23268
test	ND	12.0841
test	NE	5.61617
test	NH	8.74431
test	NJ	2.8746
test	NM	4.42577
test	NV	3.03075
test	NY	1.46435
test	OH	2.05843
test	OK	2.84525
test	OR	6.36446
test	PA	2.82402
test	RI	3.69901
test	SC	3.22632
test	SD	11.4536
test	TN	3.14274
test	TX	4.64778
test	UT	3.11257
test	VA	2.87002
test	VT	14.6556
test	WA	5.14525
test	WI	3.50378
test	WV	9.49279
test	WY	6.75823

### Sheet: Table S4
Table S4: Per-state predictions of the best performing model for the Mortality-14 task.
Data set	State	MAPE
validate	AK	32.4722
validate	AL	5.19268
validate	AR	13.7818
validate	AZ	4.49098
validate	CA	11.6588
validate	CO	15.4582
validate	CT	2.89679
validate	DC	7.85638
validate	DE	5.70365
validate	FL	7.9715
validate	GA	15.1756
validate	HI	80.4637
validate	IA	20.086
validate	ID	15.3971
validate	IL	9.94803
validate	IN	11.6128
validate	KS	4.07321
validate	KY	6.71386
validate	LA	4.72754
validate	MA	1.52184
validate	MD	11.4637
validate	ME	9.53845
validate	MI	7.72347
validate	MN	16.754
validate	MO	16.7017
validate	MS	3.2579
validate	MT	22.6513
validate	NC	2.64249
validate	ND	4.23028
validate	NE	11.29
validate	NH	12.551
validate	NJ	4.93988
validate	NM	7.88951
validate	NV	5.83004
validate	NY	1.63803
validate	OH	9.52562
validate	OK	6.6733
validate	OR	14.3865
validate	PA	11.1786
validate	RI	4.2856
validate	SC	6.21752
validate	SD	10.9847
validate	TN	8.83337
validate	TX	15.0636
validate	UT	19.037
validate	VA	11.4887
validate	VT	8.68393
validate	WA	15.5707
validate	WI	6.63048
validate	WV	8.02666
validate	WY	7.0722
test	AK	10.123
test	AL	7.49967
test	AR	11.1888
test	AZ	2.09249
test	CA	7.6441
test	CO	12.6306
test	CT	3.28766
test	DC	5.39596
test	DE	3.49017
test	FL	1.80322
test	GA	1.68268
test	HI	17.4979
test	IA	12.1781
test	ID	8.00637
test	IL	7.79394
test	IN	10.1116
test	KS	5.50428
test	KY	6.01119
test	LA	4.28844
test	MA	0.950464
test	MD	9.41581
test	ME	7.64586
test	MI	5.26867
test	MN	11.4156
test	MO	12.0335
test	MS	5.72434
test	MT	20.672
test	NC	1.62305
test	ND	7.22875
test	NE	14.1954
test	NH	18.4919
test	NJ	1.85994
test	NM	4.77872
test	NV	2.72668
test	NY	1.06999
test	OH	6.9883
test	OK	5.07084
test	OR	14.4499
test	PA	8.53645
test	RI	2.72849
test	SC	1.97758
test	SD	3.26588
test	TN	2.99881
test	TX	5.72645
test	UT	6.90577
test	VA	10.3792
test	VT	10.2504
test	WA	14.5016
test	WI	6.35782
test	WV	18.9663
test	WY	14.2989
